# Prevalence and Clinical Significance of Adult-Onset Cancer Predisposition Variants in Pediatric Oncology

**DOI:** 10.64898/2026.06.07.26354365

**Authors:** Jamie L. Maciaszek, Victor Pastor Loyola, Taylor Cain, Maria Cardenas, Patrick R. Blackburn, Mark R. Wilkinson, Selene C. Koo, Chih-Hsuan Wu, Cai Li, Lu Wang, Kim E. Nichols, Jeffery M. Klco, Mohammad K. Eldomery

## Abstract

**Purpose:** Pathogenic or likely pathogenic (P/LP) variants are increasingly identified in genes more commonly associated with adult-onset cancer predisposition, but their prevalence and relevance to a child’s presenting cancer remain unclear.

**Methods:** We retrospectively analyzed 1,280 consecutive pediatric patients with cancer who underwent clinical germline sequencing, using a virtual panel, from 2021 to 2024. Genes with P/LP variants were categorized as aoCPG or pediatric-onset cancer predisposition genes (poCPG) according to cancer risk before age 18 years and pediatric surveillance recommendations. Variant relevance was adjudicated using tumor diagnosis/histopathology, immunohistochemistry, and tumor molecular features and classified as primary, secondary, or indeterminate.

**Results:** Among 1,280 patients, 197 (15.4%) harbored 211 P/LP variants across 54 genes. Sixty-six variants (31.3%) occurred in aoCPG, 87 (41.2%) in poCPG, and 58 (27.5%) were heterozygous variants in autosomal recessive genes. Among adult-onset variants, 7 (10.6%) were primary, 54 (81.8%) secondary, and 5 (7.6%) indeterminate. Among pediatric-onset variants, 77 (88.5%) were primary and 10 (11.5%) secondary. Six patients (3 adult-onset variants; 3 pediatric-onset variants) received targeted therapy informed by germline/somatic sequencing results.

**Conclusion:** In pediatric oncology, most variants in aoCPG are secondary rather than tumor-related findings. Tumor-informed interpretation, beyond variant classification, may improve reporting, counseling, and therapeutic decision-making
