## Supplementary Table 2 for "Prevalence and Clinical Significance of Adult-Onset Cancer Predisposition Variants in Pediatric Oncology"

### Sheet: Variant Distribution
Overall distribution test of Variant Role (Fisher’s test)
Gene Category	PF	ACMG-SF	non-ACMG-SF	Indeterminate
aoCPG	7	19	35	5
poCPG	77	4	6	0
## Fisher's Exact Test for Count Data ## p-value < 2.2e-16 ## alternative hypothesis: two.sided

### Sheet: 2nd Hit
Composistion of 2nd hit: This analysis is restricted to patients with autosomal dominant aoCPG or poCPG variants who underwent triple-platform or exome plus RNA sequencing,
Gene_Category	2nd_Hit	n
aoCPG	LOH	7
aoCPG	No	44
poCPG	LOH	28
poCPG	Loss of protein expression (IHC)	1
poCPG	No	14
poCPG	Somatic_CNV	5
poCPG	Somatic_SNV/Indel	8
Overall distribution of 2nd hit (Chi-squared Test)
Gene Category	2nd_Hit	n=
aoCPG	No	44
aoCPG	Yes	7
poCPG	No	14
poCPG	Yes	42
## Pearson's Chi-squared test with Yates' continuity correction ## X-squared = 37.941, df = 1, p-value = 7.292e-10
